# Association between motor cortex grey matter loss and inability to control an ECoG-based implanted Brain-Computer Interface in ALS

**DOI:** 10.64898/2026.06.23.26355654

**Authors:** Mathijs Raemaekers, Simon H. Geukes, Erik J. Aarnoutse, Mariana P. Branco, Zac V. Freudenburg, Anouck Schippers, Nathan E. Crone, Sasha Leinders, Julia Berezutskaya, Nick F. Ramsey, Mariska J. Vansteensel

## Abstract

**Background:** The field of implantable Brain-Computer Interfaces (iBCIs) is rapidly advancing, with individuals with amyotrophic lateral sclerosis (ALS) as key beneficiaries. However, ALS-related cortical degeneration may impair iBCI effectiveness. This study investigated whether structural magnetic resonance imaging (MRI) and functional MRI (fMRI) metrics are associated with the quality of electrocorticography (ECoG) signals critical for iBCI use.

**Methods:** Six late-stage ALS participants and 76 controls underwent T1-weighted structural MRI and task-based fMRI during right-hand movement or attempts thereof. ECoG data of ALS participants was benchmarked using ECoG data acquired in epilepsy patients. Grey matter thickness in the sensorimotor cortex and fMRI activation in the motor-hand area were measured.

**Results:** Four ALS participants showed >0.4 mm thinning in the precentral gyrus, while the postcentral gyrus was spared. ECoG signal quality was significantly associated with precentral grey matter thickness, but not with fMRI activity.

**Conclusions:** These findings suggest that presurgical assessment of precentral grey matter thickness could potentially prove useful for iBCI candidate selection in advanced ALS.

**Plain Language Summary:** People with amyotrophic lateral sclerosis (ALS) can lose the ability to move and speak, but their thinking often remains intact. Implantable brain-computer interfaces (iBCIs) can help by translating brain signals into commands for communication devices. However, ALS damages the motor cortex, which may reduce the quality of these signals. In this study, we examined brain scans and electrical recordings from six people with advanced ALS. We found that thinning of the motor cortex was linked to weaker brain signals needed for iBCI control, while functional MRI activity was less predictive. This suggests that measuring motor cortex thickness before surgery could help identify who will benefit most from an iBCI, improving treatment decisions and future clinical trials.

**Two sentence summary:** We examine presurgical MRI/fMRI and ECoG recordings from people with advanced ALS receiving implanted brain-computer interfaces. Motor cortex thinning is associated with poorer ECoG signal quality, suggesting cortical thickness may help identify candidates likely to benefit.
