## Supplementary data 2 for "Association between motor cortex grey matter loss and inability to control an ECoG-based implanted Brain-Computer Interface in ALS"

### Sheet: Sheet1
Participant	Age	Precentral grey matter thickness	Postcentral grey matter thickness
control_1	18-24	2.6481	2.07797
control_2	25-29	2.41015	1.86713
control_3	18-24	2.66681	1.9423
control_4	18-24	2.48207	2.00962
control_5	18-24	2.55978	1.9544
control_6	45-49	2.4178	1.98823
control_7	18-24	2.45138	1.98087
control_8	18-24	2.45564	1.98732
control_9	25-29	2.42785	1.99379
control_10	25-29	2.53826	1.99726
control_11	25-29	2.60631	2.08799
control_12	18-24	2.50442	1.93
control_13	25-29	2.40669	1.92918
control_14	18-24	2.44152	1.97039
control_15	45-49	2.54359	2.03713
control_16	35-39	2.40594	1.87048
control_17	18-24	2.50191	1.94567
control_18	25-29	2.40325	2.04986
control_19	18-24	2.63202	1.93646
control_20	18-24	2.3419	1.85372
control_21	25-29	2.51983	2.03255
control_22	18-24	2.489	2.00011
control_23	40-44	2.24294	1.82572
control_24	18-24	2.31643	1.88222
control_25	18-24	2.48238	1.92655
control_26	35-39	2.33018	1.86326
control_27	30-34	2.4138	1.99384
control_28	40-44	2.15893	1.84262
control_29	18-24	2.6725	2.02201
control_30	40-44	2.29889	1.85915
control_31	70-74	2.39818	1.85576
control_32	85-89	2.19903	1.74909
control_33	40-44	2.32481	1.85367
control_34	65-69	2.24432	1.80253
control_35	65-69	2.29419	1.84348
control_36	85-89	2.14005	1.84085
control_37	70-74	2.21482	1.78541
control_38	80-84	1.98649	1.62596
control_39	70-74	2.17594	1.72437
control_40	65-69	2.3206	1.82685
control_41	75-79	2.2137	1.81682
control_42	75-79	2.23655	1.87736
control_43	70-74	2.18767	1.8157
control_44	60-64	2.34284	1.94818
control_45	65-69	2.29666	1.7741
control_46	65-69	2.08661	1.84027
control_47	65-69	2.20297	1.7049
control_48	75-79	2.33881	1.8558
control_49	85-89	2.07923	1.69248
control_50	18-24	2.54014	2.14624
control_51	25-29	2.4101	1.89303
control_52	50-54	2.31738	1.90019
control_53	25-29	2.46522	1.96079
control_54	70-74	2.17248	1.7081
control_55	70-74	2.16798	1.72187
control_56	25-29	2.40728	1.82668
control_57	55-59	2.38494	1.85761
control_58	18-24	2.45114	2.01266
control_59	35-39	2.51946	2.00848
control_60	45-49	2.66416	2.0141
control_61	50-54	2.56966	1.93864
control_62	65-69	2.25423	1.84066
control_63	60-64	2.28812	1.82442
control_64	30-34	2.53636	2.09107
control_65	30-34	2.51335	1.95879
control_66	40-44	2.18959	1.7963
control_67	45-49	2.56031	1.93348
control_68	55-59	2.17537	1.74667
control_69	50-54	2.38083	1.89159
control_70	65-69	2.09316	1.62518
control_71	40-44	2.30738	1.76687
control_72	35-39	2.44052	2.03876
control_73	30-34	2.34951	1.82066
control_74	40-44	2.47464	1.96094
control_75	75-79	2.16478	1.69854
control_76	65-69	2.39207	1.89542
CC001	60-64	2.34584	2.0193
CC002	40-44	2.15375	1.9217
CC003	60-64	1.9981	1.76581
UNP001	55-59	2.0717	1.81215
UNP005	60-64	2.04009	1.78137
UNP006	50-54	1.98702	1.8549
