## Supplementary data 5 for "Association between motor cortex grey matter loss and inability to control an ECoG-based implanted Brain-Computer Interface in ALS"

### Sheet: Sheet1
Participant	Age	fMRI_Activity	Low_CI	High_CI
control_1	18-24	2.25292	2.09441	2.41143
control_2	18-24	1.18038	1.03059	1.33016
control_3	45-49	1.16903	1.00442	1.33364
control_4	18-24	2.72417	2.55435	2.894
control_5	18-24	1.83416	1.66473	2.00358
control_6	25-29	2.16013	1.95564	2.36461
control_7	25-29	0.930804	0.779383	1.08222
control_8	25-29	1.35791	1.1013	1.61453
control_9	18-24	2.45559	2.27716	2.63403
control_10	25-29	1.44665	1.23615	1.65716
control_11	18-24	2.05682	1.74786	2.36577
control_12	45-49	1.09394	0.964548	1.22334
control_13	35-39	1.20723	1.08688	1.32757
control_14	18-24	2.23177	2.03303	2.43051
control_15	25-29	1.20049	1.02504	1.37593
control_16	18-24	2.39464	2.16225	2.62702
control_17	18-24	0.776359	0.64164	0.911078
control_18	25-29	2.37989	2.12917	2.63061
control_19	18-24	1.50127	1.35348	1.64906
control_20	40-44	1.32104	1.17582	1.46626
control_21	18-24	0.704755	0.559566	0.849945
control_22	18-24	1.67231	1.5328	1.81182
control_23	35-39	1.8953	1.68981	2.1008
control_24	30-34	1.06147	0.930173	1.19277
control_25	40-44	0.935696	0.823687	1.0477
control_26	18-24	1.67371	1.50165	1.84576
control_27	40-44	1.94138	1.77037	2.11238
control_28	70-74	1.50031	1.35984	1.64077
control_29	85-89	1.96268	1.80085	2.1245
control_30	40-44	1.31231	1.10188	1.52274
control_31	65-69	2.38063	2.19374	2.56752
control_32	65-69	1.8963	1.7368	2.0558
control_33	85-89	1.38887	1.24442	1.53332
control_34	70-74	1.29725	1.14853	1.44598
control_35	80-84	0.749234	0.510264	0.988204
control_36	70-74	1.01285	0.785154	1.24054
control_37	65-69	1.27949	1.08771	1.47127
control_38	75-79	2.22121	1.96258	2.47985
control_39	75-79	2.53654	2.26536	2.80772
control_40	70-74	0.801546	0.57613	1.02696
control_41	60-64	1.46291	1.30225	1.62356
control_42	65-69	1.64576	1.48871	1.80282
control_43	65-69	1.70264	1.49775	1.90754
control_44	65-69	1.84234	1.59859	2.0861
control_45	75-79	1.30796	1.17862	1.43731
control_46	85-89	1.52954	1.29905	1.76003
control_47	18-24	1.33579	1.17141	1.50016
control_48	25-29	1.53934	1.39914	1.67953
control_49	50-54	1.90717	1.75976	2.05458
control_50	25-29	0.689265	0.564479	0.814051
control_51	70-74	1.01065	0.883357	1.13795
control_52	70-74	0.778947	0.541293	1.0166
control_53	25-29	0.962947	0.804	1.12189
control_54	55-59	1.04585	0.893525	1.19818
control_55	18-24	1.63569	1.43155	1.83982
control_56	35-39	1.3908	1.10734	1.67427
control_57	45-49	2.19924	2.00118	2.39731
control_58	50-54	1.53064	1.2708	1.79047
control_59	65-69	2.74455	2.51635	2.97274
control_60	60-64	1.5366	1.33416	1.73904
control_61	30-34	1.3353	1.17792	1.49267
control_62	30-34	1.73168	1.41387	2.04948
control_63	40-44	1.32517	1.18519	1.46515
control_64	45-49	1.53241	1.40569	1.65914
control_65	55-59	1.21238	1.02644	1.39832
control_66	50-54	1.55013	1.30664	1.79362
control_67	65-69	2.77029	2.46812	3.07246
control_68	40-44	2.64611	2.4446	2.84762
control_69	35-39	1.6111	1.40181	1.8204
control_70	30-34	1.80277	1.53465	2.07088
control_71	40-44	1.41531	1.25062	1.58
control_72	75-79	3.49384	3.22149	3.76618
control_73	65-69	2.89671	2.62983	3.16358
CC001	60-64	1.09884	0.982915	1.21476
CC002	40-44	0.105199	0.0520623	0.158335
CC003	60-64	0.397029	0.257331	0.536727
UNP001	55-59	1.32814	1.24875	1.40753
UNP005	60-64	1.0911	0.969515	1.21268
UNP006	50-54	0.000873687	-0.124849	0.126597
